# Global Transportability of Clinical Trial Outcomes to Real-World Lung Cancer Populations A case Study using Lung-MAP S1400I

**DOI:** 10.1101/2025.05.30.25328679

**Authors:** Alind Gupta, Nicholas Latimer, Manuel Gomes, Kelvin Chan, Seamus Kent, Stephen Duffield, Sreeram Ramagopalan, Eran Bendavid, Winson Cheung, Vivek Subbiah, Paul Arora

## Abstract

**Importance:** The relevance of randomized clinical trials (RCTs) outcomes to real-world settings – especially across countries – is sometimes limited by their restrictive eligibility criteria and variations in standards of care compared to routine clinical practice.

**Objective:** To assess the transportability of findings from the RCT Lung-MAP S1400I to real-world populations in the United States (US), Germany and France.

**Design:** This empirical validation study used patient-level data from the RCT Lung-MAP S1400I to build a transportability model to adjust for differences in patient characteristics from real-world target patient populations. Two sets of adjustments were performed – one limited to the set of measured clinical variables, and the second additionally including external information drawn from published literature and substantive knowledge on patient subgroups excluded from the trial. The latter enabled transportability to a significantly more diverse and representative real-world patient population by relaxing the stringent exclusion criteria used in Lung-MAP S1400I. For benchmarking, we compared how well the transportability analysis approximated observed overall survival in the respective real-world cohorts.

**Setting:** Observational study.

**Participants:** Eligible individuals diagnosed with advanced or metastatic NSCLC and previously treated with systemic therapy.

**Intervention/exposure:** Nivolumab monotherapy.

**Main outcome measures:** Overall survival.

**Results:** Sample size for the nivolumab arm in Lung-MAP S1400I was 127 and ranged from 133 to 1051 for the various real-world cohorts included. Patients with ECOG scores of 2+, index cancer stage <IV, presence of *ALK*/*EGFR* mutations, presence of comorbidities and prior exposure to immunotherapy/targeted therapies were excluded from Lung-MAP S1400I, were but were eligible to receive nivolumab monotherapy in real-world care. Adjusting for measured clinical differences improved alignment of patient outcomes in the RCT and the real-world cohorts. However, only when variables related to excluded patient groups were also addressed did the results fully satisfy control conditions, yielding the closest approximation to real-world survival in the US, Germany, and France (mean discrepancy: 0.27 months over ∼30 months).

**Conclusions:** Overall survival in a more diverse real-world patient population could be extrapolated using data from the Lung-MAP S1400I trial when complemented with external information about excluded patient groups.
