## Appendix - Study specifications for "Global Transportability of Clinical Trial Outcomes to Real-World Lung Cancer Populations A case Study using Lung-MAP S1400I"

### Sheet: Target trial specification
	Lung-MAP S1400I	USA (Flatiron) - SCC cohort	Germany (ENLARGE-Lung) - SCC cohort	Germany (CRISP) - SCC cohort	France (ESME-AMLC) - SCC cohort	France (EVIDENS) - SCC cohort	Japan - Full cohort	England - SCC cohort
Eligibility criteria	18 years of age or older	Same as trial	Same as trial	Same as trial	Same as trial	Same as trial	Same as trial	Same as trial
	Have pathologically proven squamous cell lung carcinoma with no mixed histology	Assumed for patients in the SCC cohort	Assumed for patients in the SCC cohort	Assumed for patients in the SCC cohort	Assumed for patients in the SCC cohort	Assumed for patients in the SCC cohort	All histologies were permitted	Assumed for patients in the SCC cohort. Based on ICD-O-3 morphology codes from EMR presumably from original pathology reports.
	Have stage IV or recurrent disease	Any stage of disease that was compatible with systemic treatment for NSCLC was eligible	Any stage of disease that was compatible with systemic treatment with nivolumab was permitted. Patients had stage IIIb or IV disease at diagnosis, and 74% of patients had distant mets at time zero.	Any stage of disease that was compatible with systemic treatment for NSCLC was eligible	Any stage of disease that was compatible with systemic treatment for NSCLC was eligible	Any stage of disease that was compatible with systemic treatment for NSCLC was eligible	Any stage of disease that was compatible with systemic treatment for NSCLC was eligible	Any stage of disease for NSCLC was eligible
	Must have received at least 1 line of systemic therapy	Previously received at least 1 line of prior treatment with platinum-based chemotherapy. Additional prior lines of therapy could include targeted therapy.	Must have progressed on or after platinum-based therapy for aNSCLC	Previously received at least 1 line of prior treatment with platinum-based chemotherapy	Previously received at least 1 line of prior treatment with platinum-based chemotherapy	Previously received at least 1 line of systemic therapy. However, 0.3% of patients actually received nivolumab in first line, which is possibly due "Patients likely refractory to previous multimodal treatment given for a non-metastatic disease"	Patients were eligible even if they had not yet received front-line systemic therapy. 4.2% of eligible patients were systemic treatment naive.	All patients were newly diagnosed with NSCLC and were systemic therapy-naive
	No prior treatment with anti-PD-(L)1/2 or anti-CTLA-4	Patients were not eligible if they previously received an immune checkpoint inhibitor	Not previously treated with nivolumab or the CTLA-4-inhibitor ipilimumab were enrolled	Additional prior lines of therapy could include targeted therapy, immunotherapy or other investigational agents	Additional prior lines of therapy could include targeted therapy, immunotherapy or other investigational agents	Prior lines of therapy could include targeted therapy or immunotherapy	Any prior therapy, including immunotherapy were permitted	n/a
	Adequate tumor tissue available for pathological and NGS testing						An optional PD-L1 test was performed at a central laboratory at the discretion of the participating investigators if residual tissue and informed consent were available.
	No autoimmune disease except vitiligo, type 1 diabetes, or controlled hypothyroidism and psoriasis						Patients with autoimmune disease were eligible
	No known allergy or reaction to nivolumab or ipilimumab
	No prior systemic treatment with corticosteroids or immunosuppressive medications within 14 days
	No hepatitis B or C infection
	No HIV or AIDS
	No symptomatic interstitial lung disease						Patients with interstitial lung disease were eligible
	No grade III/IV cardiac disease, unstable angina pectoris, or myocardial infarction within 6 months, or serious uncontrolled cardiac arrhythmia
	No EGFR mutation or ALK/EML4 fusion	Patients with EGFR mutations or ALK rearrangements, and patients with missing data for these, were eligible	Patients with EGFR mutations or ALK rearrangements, and patients with missing data for these, were eligible	Patients with EGFR mutations or ALK rearrangements, and patients with missing data for these, were eligible	Patients with EGFR mutations or ALK rearrangements, and patients with missing data for these, were eligible	Patients with EGFR mutations or ALK rearrangements, and patients with missing data for these, were eligible	Patients with EGFR mutations or ALK rearrangements, and patients with missing data for these, were eligible	Patients with EGFR mutations or ALK rearrangements, and patients with missing data for these, were eligible
	No systemic cancer therapy within past 21 days
	Measurable disease documented by CT or MRI within 28 days
	No leptomeningeal disease, spinal cord compression or uncontrolled or symptomatic brain metastases, as measured within 42 days using CT or MRI		Patients with brain metastases could be enrolled as well as patients with hepatic or renal impairment or other comorbidities.
	No plan to receive any concurrent chemotherapy, immunotherapy, biologic or hormonal therapy for cancer treatment.		Patients were eligible if they did not require any other cancer treatment
	Sufficient lab measurements (ANC, platelets, hemoglobin, serum creatinine) and hepatic function within 28 days
	ECOG score of 0 or 1 within 28 days	Any ECOG score, including missing, was permitted. The timing of ECOG measurement is not mentioned, but 30 days before to 7 days after time zero is standard in the Flatiron dataset.	Any ECOG score, including missing, was permitted	Any ECOG score, including missing, was permitted	Any ECOG score, including missing, was permitted	Any ECOG score, including missing, was permitted	Any ECOG score, including missing, was permitted	Any ECOG score, including missing, was permitted
	No other prior malignancy except adequately treated basal cell or squamous cell skin cancer, in situ cervical cancer, adequately treated Stage I or II cancer from which the patient is currently in complete remission, or any other cancer from which the patient has been disease free for 5 years.	Not diagnosed with primary cancers other than NSCLC during the study period		Patients with concomitant cancers were excluded (i.e., diagnosis of another cancer within 5 years prior to aNSCLC diagnosis or any ongoing systemic anti-cancer regimen at the time of aNSCLC diagnosis)	Patients with concomitant cancers were excluded (i.e., diagnosis of another cancer within 5 years prior to aNSCLC diagnosis or any ongoing systemic anti-cancer regimen at the time of aNSCLC diagnosis)
	No pregnant or nursing women, or plan to be pregnant
	Informed consent		Subjects had to provide informed consent before enrolment			Patients provided either written or oral consent before enrollment into the study
		Patients who had less than 1 month of clinical activity (including treatment and clinical visits) after the index date (unless due to death) were excluded from the study. Patients who received a clinical study drug at any time were excluded.	Participation in another trial was not allowed during the treatment period	Patients must not be currently enrolled in a clinical trial	Patients must not be currently enrolled in a clinical trial	Patients receiving nivolumab as part of an interventional study were excluded
Treatment regimen (assignment in trial, or initiation in real-world studies)	Arm 1: Nivolumab alone intravenously at a dose of 3 mg/kg over 30 minutes on day 1 of 14-day cycles	Patients received nivolumab intravenously at an unspecified dosage. However, the initially approved dosage for nivolumab monotherapy for NSCLC was 3 mg/kg Q2W. In mid-2018, a flat dose of 240 mg Q2W was approved in the US by the FDA [doi: 10.1093/annonc/mdy408]. Patients continue receiving nivolumab until toxicity or progression.	Patients received nivolumab routine treatment as recommended in the current Summary of Product Characteristics, with a dose of 3 mg/kg every 2 weeks or, if enrolled after April 2018, 240 mg nivolumab every 2 weeks. Treatment with nivolumab was continued as long as clinical benefit was observed or until treatment was no longer tolerated by the patient.	Nivolumab intravenously. Dosage is not explicitly specified but assumed to be similar to ENLARGE-Lung.	Nivolumab intravenously. Dosage information is not explicitly specified but assumed to be similar to ENLARGE-Lung and EVIDENS.	While physicians could prescribe nivolumab at their own discretion, the recommended dose at the time of study initiation was 3 mg/kg infused every 2 weeks. As of April 23, 2018, a flat dose of 240 mg infused every 2 weeks was approved in Europe	Nivolumab intravenously. Dosage not specified but assumed to initially be 3 mg/kg every 2 weeks until toxicity or progression based on results from pivotal trials including Japanese trial [https://pubmed.ncbi.nlm.nih.gov/28266091/]. A flat dose at 240 mg was approved at a later date and is probably uncommon during the time of this study.	Patients were eligible to receive therapy, including nivolumab, for NSCLC over the follow-up, but patients were not assigned to any regimen at time zero
	Arm 2: Nivolumab intravenously at a dose of 3 mg/kg over 30 minutes on day 1 of 14-day cycles plus ipilimumab intravenously at a dose of 1 mg/kg over 60 minutes on day 1 of every third cycle (cycle 1, 4 and so on) starting 30 minutes after the end of nivolumab infusion	n/a	n/a	n/a	n/a	n/a	n/a	n/a
Treatment assignment	Patients were randomized in a 1:1 ratio to receive either nivolumab combined with ipilimumab or nivolumab alone. Randomization was stratified by sex (men vs women) and number of prior therapies (1 vs 2 or more) using a dynamic balancing algorithm.	All eligible patients received nivolumab	All eligible patients received nivolumab	All eligible patients received nivolumab	All eligible patients received nivolumab	All eligible patients received nivolumab	All eligible patients received nivolumab	n/a
Follow-up	Patients were followed for approximately 40 months between December 18, 2015, to April 23, 2018 starting from the date of treatment assignment (time zero) Reanalysis of available trial data for this study: The maximum follow-up was restricted to 30 months because very few (n=9) were at risk after month 30 in Arm 1	Patients were followed for 40 months starting March 1, 2015 (US approval for nivolumab for SCC) through December 31, 2018. The data cut-off date was January 31, 2019 to allow for a minimum potential follow-up of 1 month. Time zero corresponded to date of nivolumab initiation.	Patients were enrolled between August 2016 and February 2019 and followed up for a maximum of 24 months. All patients assessed had at least 12 months of follow-up. Time zero corresponded to date of nivolumab initiation.	Patients were followed up from the start of nivolumab to the date of the last patient status/last contact of the patient with the center prior to the end of the study period, known exit from the data source or death. Patients were followed from January 2015 to August 2019 (date of the last data extraction). Time zero corresponded to date of nivolumab initiation.	Patients were followed up from the start of nivolumab to the date of the last patient status/last contact of the patient with the center prior to the end of the study period, known exit from the data source or death. Patients were followed from January 2016 to June 2020. Time zero corresponded to date of nivolumab initiation.	Patients were enrolled between October 2016 and November 2017 with a maximum follow-up of approximately 24 months. The data cutoff was April 5, 2019. Time zero corresponded to date of nivolumab initiation.	Patients were enrolled between December 2015 and March 2016 and followed to a maximum of 24 months. Time zero corresponded to date of nivolumab initiation.	Adult patients diagnosed with incident NSCLC from January 2007 to August 2017, followed up until March 2018. Time zero corresponded to date of incident NSCLC diagnosis
Outcome (of interest)	All-cause mortality. The primary end point for the trial was overall survival (OS), which was defined as the duration from randomization to death due to any cause. The OS for patients last known to be alive was censored at the date of last contact.	All-cause mortality	All-cause mortality	All-cause mortality	All-cause mortality	All-cause mortality	All-cause mortality	All-cause mortality
Causal contrasts	Average hazard ratios over the follow-up	n/a	n/a	n/a	n/a	n/a	n/a	n/a
Statistical analysis	Distribution of time-to-event outcomes was estimated using the Kaplan-Meier method, and the CI for medians was estimated using the Brookmeyer-Crowley method. Hazard ratios and associated 95% CIs were estimated with the use of a stratified Cox proportional hazards regression model. Descriptive statistics were used to summarize the characteristics of the patients. Reanalysis of available trial data…	Distribution of time-to-event outcomes was estimated using the Kaplan-Meier method, which were digitized manually. Descriptive statistics were used to summarize the characteristics of the patients. A multivariable analysis in the SCC cohort was also reported.	Distribution of time-to-event outcomes was estimated using the Kaplan-Meier method, which were digitized manually. Descriptive statistics were used to summarize the characteristics of the patients.	Distribution of time-to-event outcomes was estimated using the Kaplan-Meier method, which were digitized manually. Descriptive statistics were used to summarize the characteristics of the patients.	Distribution of time-to-event outcomes was estimated using the Kaplan-Meier method, which were digitized manually. Descriptive statistics were used to summarize the characteristics of the patients.	Distribution of time-to-event outcomes was estimated using the Kaplan-Meier method, which were digitized manually. Descriptive statistics were used to summarize the characteristics of the patients.	Distribution of time-to-event outcomes was estimated using the Kaplan-Meier method, which were digitized manually. Descriptive statistics were used to summarize the characteristics of the patients.	Distribution of time-to-event outcomes was estimated using the Kaplan-Meier method, which were digitized manually. Descriptive statistics were used to summarize the characteristics of the patients.
	Legend	Known major positivity violation (e.g., trial eligibility criterion was not an exclusion criterion in the real-world study)
	Note: All of these are of concern with respect to structural positivity violations, regardless of the colour.	Known minor positivity violation (e.g., a part of the trial eligibility criterion is applied in the real-world study)
		Not specifically mentioned but assumed to represent trial eligibility criteria that were not applied in the real-world

### Sheet: Data provenance
Data provenance criteria	Lung-MAP S1400I	USA (Flatiron)	Germany (ENLARGE-Lung)	Germany (CRISP)	France (ESME-AMLC)	France (EVIDENS)	Japan	England
Reference	Gettinger, Scott N., et al. "Nivolumab plus ipilimumab vs nivolumab for previously treated patients with stage IV squamous cell lung cancer: the lung-MAP S1400I phase 3 randomized clinical trial." JAMA oncology 7.9 (2021): 1368-1377.	Stenehjem, David D., et al. "Real-world effectiveness of Nivolumab monotherapy after prior systemic therapy in advanced non–small-cell lung cancer in the United States." Clinical Lung Cancer 22.1 (2021): e35-e47.	Sebastian, Martin, et al. "Prospective, Noninterventional Study of Nivolumab in Real-world Patients With Locally Advanced or Metastatic Non–small Cell Lung Cancer After Prior Chemotherapy (ENLARGE-Lung)." Journal of Immunotherapy 45.2 (2022): 89-99.	Chouaid, Christos, et al. "Effectiveness of Nivolumab in Second-Line and Later in Patients with Advanced Non-Small Cell Lung Cancer in Real-Life Practice in France and Germany: Analysis of the ESME-AMLC and CRISP Cohorts." Cancers 14.24 (2022): 6148.	Chouaid, Christos, et al. "Effectiveness of Nivolumab in Second-Line and Later in Patients with Advanced Non-Small Cell Lung Cancer in Real-Life Practice in France and Germany: Analysis of the ESME-AMLC and CRISP Cohorts." Cancers 14.24 (2022): 6148.	Barlesi, Fabrice, et al. "Effectiveness and safety of nivolumab in the treatment of lung cancer patients in France: preliminary results from the real-world EVIDENS study." Oncoimmunology 9.1 (2020): 1744898.	Morita, Ryo, et al. "Real-world effectiveness and safety of nivolumab in patients with non-small cell lung cancer: A multicenter retrospective observational study in Japan." Lung Cancer 140 (2020): 8-18.	Snee, Michael, et al. "Treatment patterns and survival outcomes for patients with non-small cell lung cancer in the UK in the preimmunology era: a REAL-Oncology database analysis from the IO Optimise initiative." BMJ open 11.9 (2021): e046396.
Data sources (only published summary-level data available for real-world studies)	NCT02785952-D1-Dataset_4.csv	Flatiron Health oncology database	ENLARGE-Lung (CA209-580)	Clinical Research Platform into Molecular Testing, Treatment, Outcome (CRISP) (AIO-TRK-0315)	Epidemiological Strategy and Medical Economics of Advanced and Metastatic Lung Cancer (ESME-AMLC) data platform	EVIDENS (Lung cancer patients trEated with NiVolumab: a longItuDinal, prospecEctive, observatioNal, multicentric Study)	CA209-9CR	REAL-Oncology (IO-Optimise study)
Study registration number	NCT02785952	n/r	NCT02910999	NCT02622581	NCT03848052	NCT03382496	NCT03273790	n/r
Study type	Prospective	Retrospective	Prospective	Prospective	Retrospective	Prospective	Retrospective	Retrospective
Type of data source, linkage and pooling	Randomized controlled clinical trial	De-identified EHR and claims data, including data from unstructured elements	Registry	Registry	Data are compiled from patient’s electronic medical records, inpatient hospitalization records and pharmacy records. Data from multiple data sources within each center (e.g., French computerized medical information system, pharmacy records, other databases or search engines) were used to comprehensively identify all patients that meet the selection criteria.	Patient data were collected by investigators using electronic case report forms (eCRF). All study visits were scheduled as per real-life clinical practice.	A multicenter retrospective chart review was performed to collect real-world clinical data	This retrospective analysis extracted data on prescribed chemotherapy, and pathology and radiology records that were entered into electronic medical records (EMRs) at the Leeds Teaching Hospitals NHS Trust as part of routine clinical practice.
Data collection	Refer to study protocol [https://www.ncbi.nlm.nih.gov/pmc/articles/PMC8283667/]	See for example https://www.ncbi.nlm.nih.gov/pmc/articles/PMC10807898/
Care setting	Unclear but possibly mostly academic centers, with some representation by community based on https://www.ncbi.nlm.nih.gov/pmc/articles/PMC2815711/	99% of the data from community oncology practices	Data from centers including community/communal hospital, (specialised) lung hospital, oncologist practitioner/practicing or University hospitals	From certified lung cancer centers, comprehensive cancer centers, university and non-university hospitals, and office-based oncology practices	Data from a network of academic and non-academic health facilities (private non-profit comprehensive cancer centers, and university or general hospitals)	Clinical sites had to have ≥40 patients treated with chemotherapy for lung cancer in 2014 (according to the Programme National de Médicalisation des Systèmes d’Information, PMSI). Using this threshold, 47% of centers listed in the PMSI in 2014 were contacted, which covered 91% of patients who received chemotherapy for lung cancer.		Leeds Teaching Hospitals NHS Trust
Geographical setting and population coverage	Multicenter, open-label, phase 3 randomized clinical trial and substudy of Lung-MAP (S1400) conducted through the National Clinical Trials Network and led by the SWOG Cancer Research Network	Data from 2.5 million patients at real-world community oncology practices in the United States	79 study centers in Germany	Data from more than 170 cancer sites representing 3-6% of the German aNSCLC population	The 30 sites within the network are selected to be representative of the French healthcare system for the treatment of advanced and metastatic lung cancer.	Lung cancer patients at 146 centers in France	23 major medical facilities in Japan	Single site in the UK from Leeds Cancer Centre, a major NHS cancer centre that serves a metropolitan catchment area of 750 000 people for secondary care and over 5 million for tertiary care
Time period of data	December 18, 2015 to April 23, 2018	Patients were followed for 40 months starting March 1, 2015 through December 31, 2018. The data cut-off date was January 31, 2019.	Patients were enrolled between August 2016 and February 2019 and followed up for a maximum of 24 months. All patients assessed had at least 12 months of follow-up.	Patients were followed from January 2015 to August 2019 (date of the last data extraction).	Patients were followed from January 2016 to June 2020.	Patients were enrolled between October 2016 and November 2017 with a maximum follow-up of approximately 24 months. The data cutoff was April 5, 2019.	Patients were enrolled between December 2015 and March 2016 and followed to a maximum of 24 months.	Patients were followed from January 2007 to August 2017, followed up until March 2018.
Data preparation, governance, specification, data management plan and QA	Standard procedures for clinical trials (e.g., CDISC)	n/r but see for example https://www.ncbi.nlm.nih.gov/pmc/articles/PMC10807898/
	n/r = not reported

### Sheet: Variables
Element	Category	Lung-MAP S1400I (published)	USA (Flatiron) - SCC cohort	Germany (ENLARGE-Lung) - SCC cohort	Germany (CRISP) - SCC cohort	France (ESME-AMLC) - SCC cohort	France (EVIDENS) - SCC cohort	Japan - Full cohort	England - SCC cohort	Metadata (variable definition)	Metadata (categories, the first being the reference)	Metadata (known harmonization or mismeasurement issues, or other comments)
Variable name	-	TRIAL	FLATIRON	ENLARGE	CRISP	ESME	EVIDENS	JAPAN	ENGLAND
n	-	127	1051	242	567	133	437	901	819	Sample size	n/a
age	(years)	66.8 (8.53)	69 (8.7)	70 (15)	69 (8.9)	66 (9.5)	68 (11.75)	67 (15)	70.8 (9.4)	Age	(years)	Median was assumed to be equal to mean; For range, we used upper-lower/4 and for IQR, we used upper-lower/1.37; For ENLARGE-Lung, a weighted average was used
sex	Male	67.1	63	71.8	70.7	82	80.8	72.3	61.7	Sex	Female, Male
race	White	81.7	79	[90]	[90]	[90]	[90]	[1]	[80]	Race	Other, White	Not used in the primary analysis, as it was not recorded anywhere outside the USA, and racial differences in survival are likely linked to socioeconomic disparities and genetic differences. Used in sensitivity analysis.
ecog	Score of 1 (versus zero)	100	70.1	86.1	98.1	95.5	79.2	81.3	51.7	ECOG score	0 or 1	Not used due to positivity violation; Positivity violation addressed using ecog_
stage	IIIb+	[88.6]	88.6	87.8	92.9	77.9	96.6	66.5	48.3	Cancer stage at NSCLC diagnosis	<IIIb, IIIb+	Assessed in QBA because the variable is not reported for the trial; Positivity violation in stage at index date addressed using stage_; Note: Flatiron data only had III, not IIIb, so the prevalence of patients with stage IIIb+ is probably lower than reported
smoker	Ever	98.8	96.3	88.8	94.2	98	94.7	79.9	[95.1]	Smoking status	Never, Ever	This variable is not used in the primary analysis due to the rarity as it was causing errors in copula estimation. Instead, it is assumed a near-posivitiy violation and handled through smoker_ via the synthesis model
bone	Present	[30]	[30]	22.8	37.6	30	[30]	28.4	[30]	Bone metastases	Absent, Present	Not measured in the trial, therefore, addressed using BONE through QBA
liver	Present	21	[20]	14.1	21.8	20.6	15.3	11.5	[17.5]	Liver metastases	Absent, Present	May be underrecorded in Flatiron data
brain	Present	7.94	6	11.6	12	19.6	10.3	22.3	[15]	Brain metastases	Absent, Present	May be underrecorded in Flatiron data
pdl1	1%+	60.9	51.3	64.6	38.1	43	61.6	52.9	[63]	PD-L1 expression	<1%, 1%+	In EVIDENS, not stratified by histology; the measured average among non-control studies is ~51% which is reasonably close to the unstratifed value, so using the unstratified value
egfr	Present	0	1.72	18.3	1.5	0.4	[0.4]	15.3	n/r	EGFR mutation	Absent, Present	Not used due to positivity violation; see egfr_; In CRISP/ESME, missing n not given so unclear what prevalence in population is; In EVIDENS, not stratified by histology
alk	Present	0	0	[0.8]	0.8	0.5	[0.5]	1.8	n/r	ALK rearrangement	Absent, Present	Not used due to positivity violation; see alk_; In CRISP/ESME, missing n not given so unclear what prevalence in population is; In EVIDENS, not stratified by histology
line	2L	83.7	85	81.9	91.7	75.7	73.8	51	n/a	Line of therapy	3L+, 2L
tsd	(months)	n/r	n/r	n/r	7.7 (4.3)	8.8 (6.8)	n/r	n/r	n/r	Time since diagnosis	(months)	Not used due to being unmeasured in trial; addressed via QBA using variable TSD
ecog_	2+	0	29.9	13.9	24.3	22.6	20.8	18.7	48.3	ECOG score	0-1, 2+
smoker_	Never	1.2	3.7	11.2	5.8	2	5.3	20.1	[7]	Smoking status	Ever, Never
egfr_	Present	0	1.72	5	1.5	0.4	[0.4]	15.3	[4]	EGFR mutation	Absent, Present	Rare (<5%) in SCC according to https://www.ncbi.nlm.nih.gov/pmc/articles/PMC4159960/; See also references 1-10 in https://www.ncbi.nlm.nih.gov/pmc/articles/PMC8236808/#B1; Genetic testing is not routinely performed for squamous NSCLC ENLARGE-Lung mentions that even a 5% reported EGFR prevalence may be due to misreporting. An MCAR analysis may be further inappropriate. Alternatively, or in additio…
alk_	Present	0	0	[0.8]	0.8	0.5	[0.5]	1.8	[1.5]	ALK rearrangement	Absent, Present	Exceedingly rare in squamous cell carcinoma, see https://www.ncbi.nlm.nih.gov/pmc/articles/PMC4159960/ 1.4% in Chinese patients: https://www.ncbi.nlm.nih.gov/pmc/articles/PMC4304180/. No ethnic differences in prevalence of ALK rearrangements are known.
egfr_or_alk_	Present	0	1.72	[5.8]	2.3	0.9	0.9	17.1	[5.5]	EGFR mutation or ALK rearrangement	Absent, Present	Assuming ALK and EGFR mutations don't co-occur, this is just a sum of alk_ and egfr_
indexstage_	<IV	0	[20]	20.9	3	21.7	[21.7]	22.5	48.3	Cancer stage at time zero	IV, <IV	If number of sites of metastases was listed, then that was used. Otherwise 20% was assumed
comorb_	Present	0	[30]	[30]	[30]	[30]	[30]	[30]	[30]	Any comorbid conditions present. Comorbid conditions excluded in Lung-MAP - Autoimmune disease or conditions requiring corticosteroid treatment or immunosuppression - Allergy to nivolumab or ipilimumab - Acute or chronic infections with hepatitis B or C - HIV or AIDS - Interstitial lung disease - Cardiac disease - Leptomeningeal disease - Symptomatic or uncontrolled brain metastases - Other malig…	Absent, Present	Consider https://ascopubs.org/doi/10.1200/JCO.2016.34.15_suppl.e20606 for results: The prevalence of hypertension and cardiovascular co-morbidity in patients with advanced or metastatic NSCLC enrolled in clinical trial is in line with that in general population. In contrast, the prevalence of COPD, diabetes, neurologic diseases, and previous malignancies was significantly lower. The differences i…
pr_immuno_	No	0	0	0	4.5	0	[0]	[0]	[0]	Prior immunotherapy	Yes, No	Based on trial follow-up period being pre-ICI (where 1L immuno is expected to be 0%) and post-ICI (where pembro may be given in 1L)
pr_targeted_	No	0	[5]	[0]	0	1.8	[1.8]	[27.3]	[0]	Prior targeted therapy	Yes, No
pr_immuno_or_targeted_	No	0	[5]	[0]	4.5	1.8	[1.8]	[27.3]	[0]	Prior immunotherapy or targeted therapy assuming they aren't given in combination to any patient	Yes, No
Legend		Red = implies probably mismeasured or poorly harmonized across datasets due to differences in genetic testing or platform
		Strikethrough = implies variable was not used in the primary analysis of measured variables due to either being mismeasured, unmeasured or causing positivity violation. These variables are assessed either as a part of sensitivity analysis, positivity synthesis analysis or QBA
		Purple = not reported values or unmeasured variables
		Blue = variables used in the synthesis model to address positivity violations
		Green = variables used in QBA to address variables that were unmeasured in the trial but did not represent positivity violations
		[values in square brackets] = values based on external information; the source is mentioned in the cell comment or in the comments column
		variable_with_underscore_at_the_end_ = version of the variable used to address positivity violation
		VARIABLE_IN_ALL_CAPS = unmeasured risk factor

### Sheet: Synthesis parameters
Element	Value	Coefficient (HR)	Source	Derivation
ecog_	0-1, 2+	1.43 (1.19-1.71)	https://www.clinical-lung-cancer.com/article/S1525-7304(20)30231-X/fulltext
smoker_	Ever, Never	1.12	- 1.06 in ENLARGE-Lung - 1.02 to 1.13 [0.83, 1.4] in ESME-AMLC - used separately for the fixed effects model - 1.35 [1.07, 1.69] in EVIDENS Smoking seems to reduce hazard for mortality in patients exposed to nivolumab through a modifying effect (possibly due to high tumour mutational burden; https://jamanetwork.com/journals/jamaoncology/fullarticle/2793565) but is clearly prognostically worse for…	The meta-analyzed (fixed effects) point estimate from these 3 studies is 1.12
egfr_or_alk_	Absent, Present	1.50 (1.20-1.87)	- 1.79 (0.56-5.70) in Stenehjem, which is extremely imprecise. However direction is the same. See also https://www.ncbi.nlm.nih.gov/pmc/articles/PMC7285948/, which seems to agree directionally	Typically, these patients would have received a targeted therapy. If we assume that they are receiving nivolumab, it is probably because they previously exhausted targeted therapy. Therefore we can assume
indexstage_	IV, <IV	0.8 (0.67-1.04)	https://www.ncbi.nlm.nih.gov/pmc/articles/PMC9776880/
comorb_	Absent, Present	1.29 (1.0-1.66)	Results from https://pubmed.ncbi.nlm.nih.gov/15284260/ for lung cancer from Table 2. Note that this article measures mortality from the time of diagnosis, not second-line.
pr_immuno_or_targeted_	Yes, No	1.05	Checkmate 722 found median OS on nivo of 20 months in EGFR+ patients previously treated with targeted therapy versus 15 months in checkmate 227. However these are likely all nonsquamous.
BONE	Absent, Present	1.61 (1.10–2.36)	https://www.ncbi.nlm.nih.gov/pmc/articles/PMC10097761/
Note: Only C2 is from a squamous cohort. As can be seen from the Stenehjem paper, the HRs are actually quite different for nonsquamous and squamous cohorts, sometimes even in terms of directionality.
Therefore we can't rely solely on published data for all NSCLC
